# Integrative molecular profiling identifies two molecularly and clinically distinct subtypes of blastic plasmacytoid dendritic cell neoplasm

**DOI:** 10.1101/2022.05.26.22275640

**Authors:** Axel Künstner, Julian Schwarting, Hanno M. Witte, Veronica Bernard, Stephanie Stölting, Kathrin Kusch, Kumar Nagarathinam, Nikolas von Bubnoff, Eva M. Murga Penas, Hartmut Merz, Hauke Busch, Alfred C. Feller, Niklas Gebauer

**Affiliations:** University Cancer Center Schleswig-Holstein, University Hospital of Schleswig-Holstein, Campus Lübeck, 23538 Lübeck, Germany; Medical Systems Biology Group, University of Lübeck, Ratzeburger Allee 160, 23538 Lübeck, Germany; Institute for Cardiogenetics, University of Lübeck, Ratzeburger Allee 160, 23538 Lübeck, Germany; Department of Hematology and Oncology, University Hospital of Schleswig-Holstein, Campus Lübeck, Ratzeburger Allee 160, 23538 Lübeck, Germany; Department of Hematology and Oncology, Federal Armed Forces Hospital Ulm, Oberer Eselsberg 40, 89081 Ulm; Hämatopathologie Lübeck, Reference Centre for Lymph Node Pathology and Hematopathology, Maria-Goeppert-Straße 9a, 23562 Lübeck, Germany; Institute of Biochemistry, University of Lübeck, Ratzeburger Allee 160, 23538 Lübeck, Germany; Institute of Human Genetics, University Hospital of Schleswig-Holstein, Campus Kiel, Schwanenweg 24, 24105 Kiel, Germany

**Keywords:** blastic plasmacytoid dendritic cell neoplasm, whole-exome sequencing, RNA-sequencing, RRBS

## Abstract

Blastic plasmacytoid dendritic cell neoplasm (BPDCN) is an aggressive malignancy assumed to originate from plasmacytoid dendritic cells (pDCs), which mostly affects the skin, bone marrow, lymph nodes and sequentially other organ systems. RNA-, targeted- and exome sequencing studies have identified molecular characteristics, associated with BPDCN-pathogenesis, yet an integrative molecular assessment of BPDCN remains pending. Here, we combined paired WES/RNA-Seq with genome-wide copy-number analysis to characterize 47 BPDCN patients for mutational drivers, cytogenetic aberrations and gene-expression profiles. We identified alterations in epigenetic regulators (*TET2, EP300, DNMT3A, SF3B1, EZH2*) and a mutational disruption of RTK-RAS signaling (*NF1, NRAS, EGFR*) as drivers of BPDCN alongside deletions of tumor suppressors (*CDKN2A, RB1, TP53*), amplifications of oncogenes (*IDH2, MET, EZH2*) and recurrent fusions (*MYB, ALK*). The mutational landscape further provides evidence for frequent induction of PDGF signaling and extracellular matrix interactions as well as a gender specificity and a subset of MSI^high^ patients. Many genes affected in BPDCN are shared with chronic myelomonocytic leukemia (CMML), emphasizing a close relationship between these entities and to a lesser extent with acute myeloid leukemia (AML). Ontological assessment of RNA-Seq data revealed two BPDCN subtypes, a typical pDC-derived subtype (C1) and a (common) cDC-enriched subtype (C2), which were then shown to exhibit distinct mutational (*EP300, ARID2, NF1* mutations in typical pDC vs. *DNMT3A, SRSF2* mutations in the cDC-enriched subtype) and clinical features.

In summary, our hitherto most comprehensive characterization of BPDCN reveals molecular hallmarks alongside actionable vulnerabilities and highlights two novel subtypes that are molecularly and clinically distinct.

**Key Points:**

- Paired WES/RNA-Seq and copy number analysis of a large BPDCN cohort reveals two molecularly and clinically distinct subtypes.
- Multi-omics identify recurrent therapeutic targets and vulnerabilities including MSI^high^ and mutations within epigenetic regulation of gene expression and RTK-RAS signaling.
