## Supplementary material for "Integrative molecular profiling identifies two molecularly and clinically distinct subtypes of blastic plasmacytoid dendritic cell neoplasm": SCNA results by GISTIC analysis (losses) and functional impact assessment

### Sheet: Sheet1
cytoband	9p21.3	12p13.2	7p12.2	1q21.2	21q22.3	22q11.23	3p21.31	8p11.22	11q11	13q14.2	12q24.33	13q34	1p36.11	6q27	14q32.33	8q24.21	10q23.31	5q33.1	10q26.3	19q13.31
q value	5.4735e-14	5.4735e-14	1.2881e-09	2.6834e-09	1.0777e-08	6.1533e-06	0.00038854	0.00042442	0.00052878	0.00042281	0.0022298	0.0020642	0.010882	0.053736	0.052463	0.057428	0.070993	0.074582	0.074582	0.092671
residual q value	5.4735e-14	5.4735e-14	1.2881e-09	2.6834e-09	1.0777e-08	6.4788e-06	0.00038854	0.00043117	0.00052878	0.00066453	0.0022298	0.0053347	0.010882	0.053736	0.053736	0.060743	0.069887	0.074582	0.074582	0.092671
wide peak boundaries	chr9:21865545-22449199	chr12:12042843-12873231	chr7:50191354-50517800	chr1:147826659-149279774	chr21:46605840-47753406	chr22:24322390-24415109	chr3:46667796-48246738	chr8:39139546-39425619	chr11:55336899-55541398	chr13:50080848-51798142	chr12:133254084-133851895	chr13:114549211-115169878	chr1:26897825-27120892	chr6:135375300-170845985	chr14:105988807-106943590	chr8:127568582-130229861	chr10:89554413-90433675	chr5:116908816-180915260	chr10:133764065-135534747	chr19:43264158-43572755
Pathogenic according to X-CNV	FALSE	TRUE	FALSE	FALSE	TRUE	FALSE	TRUE	FALSE	FALSE	FALSE	FALSE	TRUE	FALSE	FALSE	FALSE	FALSE	TRUE	FALSE	FALSE	FALSE
genes in wide peak	CDKN2A	CREBL2	IKZF1	NBPF14	COL6A1	GSTT1	hsa-mir-1226	ADAM3A	OR4P4	hsa-mir-15a	GOLGA3	CDC16	ARID1A	hsa-mir-1913	ELK2AP	hsa-mir-1208	PTEN	hsa-mir-340	hsa-mir-202	PSG1
	CDKN2B	GPR19		PPIAL4A	COL6A2	GSTTP1	CDC25A	ADAM5P	OR4C16	GUCY1B2	PXMP2	RASA3		hsa-mir-1202	ADAM6	hsa-mir-1207	RNLS	hsa-mir-1229	ADAM8	PSG6
	C9orf53	LRP6		NBPF15	LSS	LOC391322	MAP4		OR4C11	KPNA3	ZNF10	UPF3A		hsa-mir-1273c	KIAA0125	hsa-mir-1205	LIPJ	hsa-mir-4281	BNIP3	PSG7
	CDKN2B-AS1	MANSC1		FLJ39739	SLC19A1	GSTTP2	MYL3		OR4S2	DLEU2	ZNF26	CHAMP1		hsa-mir-3145	TMEM121	hsa-mir-1204	CFL1P1	hsa-mir-1271	CYP2E1	PSG11
		BCL2L14		PPIAL4D	MCM3AP		PTH1R		OR4C6	TRIM13	ZNF84	FLJ44054		hsa-mir-548a-2	LINC00226	MYC	KLLN	hsa-mir-585	ECHS1	PSG10P
		DUSP16		LOC645166	FTCD		SMARCC1			DLEU1	ZNF140	LOC100506394		ACAT2		POU5F1B		hsa-mir-218-2	INPP5A	LOC100289650
		LOH12CR1		PPIAL4B	POFUT2		CSPG5			RCBTB1	ZNF268			CCR6		PVT1		hsa-mir-103-1-as	UTF1
		LOH12CR2		NBPF16	PCBP3		DHX30			SPRYD7	ANKLE2			ESR1		LOC727677		hsa-mir-146a	DPYSL4
		MIR1244-1		PPIAL4F	C21orf58		SCAP			RNASEH2B	CHFR			FUCA2		MIR1205		hsa-mir-3142	TUBGCP2
		MIR1244-3		PPIAL4E	YBEY		NBEAL2			EBPL	PGAM5			GPR31		MIR1206		hsa-mir-1303	DUX4
		MIR1244-2			COL18A1		KLHL18			ARL11	LOC647589			GRM1		MIR1207		hsa-mir-3141	DUX2
					C21orf56		PTPN23			ST13P4	ZNF605			HIVEP2		MIR1204		hsa-mir-1294	VENTX
					MCM3AP-AS1		SETD2			DLEU7				IFNGR1		MIR1208		hsa-mir-378	CALY
					LINC00315		PRSS50			CTAGE10P				IGF2R		PCAT1		hsa-mir-145	TTC40
					COL18A1-AS1		C3orf75			KCNRG				KIF25				hsa-mir-584	LRRC27
					LOC642852		KIF9			MIR15A				LPA				hsa-mir-874	GPR123
					LOC100129027		CCDC12			MIR16-1				MAS1				hsa-mir-886	NKX6-2
							ALS2CL			MIR3613				MAP3K4				hsa-mir-1289-2	KNDC1
							TMIE							MAP3K5				hsa-mir-1244-2	MTG1
							FLJ39534							MLLT4				ADRA1B	SYCE1
							PRSS42							MYB				ADRB2	PRAP1
							PRSS45							NMBR				ANXA6	ZNF511
							NRADDP							OPRM1				ATOX1	C10orf91
							PRSS46							PARK2				ALDH7A1	PWWP2B
							MIR1226							PCMT1				BNIP1	PAOX
							MIR4443							PEX7				CAMK2A	C10orf125
														PLAGL1				CAMLG	JAKMIP3
														PLG				CANX	STK32C
														RPS6KA2				CCNG1	LOC399829
														SLC22A1				CD14	SPRNP1
														SLC22A3				CD74	FRG2B
														SLC22A2				CDC25C	SPRN
														SOD2				CDX1	MIR202
														T				CLTB	LOC619207
														TCP1				CSF1R	DUX4L7
														TCP10				CSF2	DUX4L6
														TCTE3				CSNK1A1	DUX4L5
														DYNLT1				CSNK1G3	DUX4L3
														THBS2				NKX2-5	DUX4L2
														TNFAIP3				CTNNA1	MIR3944
														UTRN				DBN1
														EZR				DMXL1
														VIP				DIAPH1
														EPM2A				DOCK2
														PEX3				DPYSL3
														RNASET2				DRD1
														STX11				SLC26A2
														SYNJ2				HBEGF
														MAP7				DUSP1
														LATS1				EBF1
														QKI				EGR1
														WTAP				ETF1
														AKAP12				F12
														PHACTR2				FABP6
														BCLAF1				FAT2
														UST				FBN2
														CITED2				FGF1
														PDE10A				FGFR4
														RAB32				FOXI1
														KATNA1				FLT4
														FGFR1OP				GABRA1
														SCAF8				GABRA6
														TAB2				GABRB2
														SASH1				GABRG2
														SYNE1				GABRP
														HEBP2				GDF9
														CCDC28A				GFRA3
														MTHFD1L				GLRA1
														IPCEF1				GM2A
														TIAM2				GRK6
														C6orf123				GPX3
														FBXO5				GRIA1
														RGS17				NR3C1
														PDE7B				GRM6
														DLL1				HARS
														MRPL18				HINT1
														CLDN20				HK3
														NOX3				HMMR
														TFB1M				HNRNPAB
														AIG1				HNRNPH1
														SNX9				HRH2
														VTA1				HSD17B4
														BRP44L				HSPA4
														HECA				HSPA9
														IL20RA				NDST1
														UNC93A				HTR4
														MTRF1L				IK
														AHI1				IL3
														RMND1				IL4
														PHF10				IL5
														C6orf70				IL9
														AGPAT4				IL12B
														TULP4				IL13
														HYMAI				IRF1
														GPR126				ITK
														KIAA1244				KCNMB1
														NHSL1				LCP2
														PLEKHG1				LECT2
														ARID1B				LMNB1
														TMEM181				LOX
														ZBTB2				LTC4S
														C6orf115				SMAD5
														PBOV1				MFAP3
														PERP				MGAT1
														SMOC2				MSX2
														ULBP3				NDUFA2
														C6orf211				NEUROG1
														ZDHHC14				NPM1
														ADGB				NPY6R
														FRMD1				PCDH1
														AGPAT4-IT1				PCDHGC3
														C6orf208				PDE6A
														C6orf97				PDGFRB
														MYCT1				PFDN1
														ULBP2				PITX1
														ULBP1				POU4F3
														LPAL2				PPIC
														PPP1R14C				PPP2CA
														SF3B5				PPP2R2B
														RSPH3				MAPK9
														TTLL2				PROP1
														FBXO30				PURA
														FAM120B				RARS
														FNDC1				RPS14
														LRP11				SGCD
														LTV1				SKP1
														SERAC1				SLC6A7
														REPS1				SLC12A2
														PPIL4				SLC34A1
														LINC00473				SLC22A4
														SYTL3				SLC22A5
														FAM54A				SLIT3
														SFT2D1				SNCB
														C6orf72				SNX2
														IL22RA2				SPARC
														TAGAP				SPINK1
														ADAT2				SPOCK1
														STXBP5				STK10
														PACRG				TAF7
														RAET1E				TCF7
														LOC153910				ZNF354A
														ZC2HC1B				TCOF1
														CNKSR3				TGFBI
														RAET1L				TTC1
														PNLDC1				UBE2B
														LOC154449				UBE2D2
														OLIG3				VDAC1
														TXLNB				WNT8A
														DACT2				NME5
														C6orf118				PDLIM4
														OSTCP1				STC2
														WDR27				EIF4EBP3
														SHPRH				PCDHGB4
														LOC285740				CDC23
														LOC285796				ADAM19
														PRR18				FGF18
														SLC35D3				HDAC3
														ZC3H12D				SQSTM1
														ECT2L				P4HA2
														NUP43				ATP6V0E1
														RAET1G				PTTG1
														SUMO4				PDLIM7
														C6orf120				CNOT8
														SAMD5				HAND1
														IYD				MED7
														DKFZp451B082				MYOT
														TCP10L2				ADAMTS2
														LINC00242				NRG2
														GTF2H5				CXCL14
														FLJ46906				H2AFY
														LOC441177				SMAD5-AS1
														LOC645434				RNF14
														RAET1K				SNCAIP
														MLLT4-AS1				CLINT1
														SNORA20				PCDHGA8
														SNORA29				PCDHA9
														LOC729176				MATR3
														LOC729178				MAML1
														TMEM242				KIAA0141
														LOC729603				JAKMIP2
														HGC6.3				DDX46
														LOC100128176				GFPT2
														LOC100129518				SLC23A1
														C6orf99				GNPDA1
														LINC00271				SRA1
														LOC100132735				RAD50
														LOC100289495				KIF20A
														NHEG1				G3BP1
														MIR1913				APBB3
														MIR3145				TNIP1
														MIR3918				GNB2L1
														MIR3939				SLU7
														MIR3668				RGS14
														MIR3692				SEC24A
														LOC100507462				CPLX2
														LOC100507489				C5orf4
														LOC100507557				FAM114A2
														CAHM				BRD8
														MIR4466				TCERG1
														MIR4465				BTNL3
														MIR4644				HNRNPA0
														LOC100652739				LMAN2
																		SPINK5
																		SOX30
																		KIF3A
																		MGAT4B
																		B4GALT7
																		SYNPO
																		RNF44
																		ABLIM3
																		HMGXB3
																		TBC1D9B
																		ARHGAP26
																		FSTL4
																		ATP10B
																		N4BP3
																		2022-09-08
																		FAF2
																		WWC1
																		FBXW11
																		ACSL6
																		PHF15
																		LARP1
																		HARS2
																		ZNF346
																		TNFAIP8
																		GEMIN5
																		PCDHGA12
																		LRRTM2
																		CCDC69
																		PCDHB5
																		FBXL21
																		KLHL3
																		TSPAN17
																		OR4F3
																		HAVCR1
																		SNORD63
																		SNORA74A
																		CYFIP2
																		PKD2L2
																		UQCRQ
																		AFF4
																		PRELID1
																		IL17B
																		MAT2B
																		SLC27A6
																		SNX24
																		MRPL22
																		PCDHB1
																		TLX3
																		KCNIP1
																		ZNF354C
																		ISOC1
																		RPL26L1
																		SAR1B
																		C5orf45
																		DCTN4
																		MZB1
																		PAIP2
																		CDKL3
																		PCDH12
																		FAM13B
																		FAM53C
																		REEP2
																		PRR16
																		DDX41
																		NOP16
																		LARS
																		CXXC5
																		HMP19
																		UIMC1
																		RAPGEF6
																		KDM3B
																		PHAX
																		RAB24
																		RBM27
																		NEURL1B
																		FAM193B
																		PCDHB18
																		PCDHB17
																		TMED9
																		ZCCHC10
																		CDHR2
																		WDR55
																		ANKHD1
																		CCDC99
																		THG1L
																		TMCO6
																		GALNT10
																		NHP2
																		RBM22
																		RNF130
																		PCDHGC5
																		PCDHGC4
																		PCDHGB7
																		PCDHGB6
																		PCDHGB5
																		PCDHGB3
																		PCDHGB2
																		PCDHGB1
																		PCDHGA11
																		PCDHGA10
																		PCDHGA9
																		PCDHGA7
																		PCDHGA6
																		PCDHGA5
																		PCDHGA4
																		PCDHGA3
																		PCDHGA2
																		PCDHGA1
																		PCDHGB8P
																		PCDHB15
																		PCDHB14
																		PCDHB13
																		PCDHB12
																		PCDHB11
																		PCDHB10
																		PCDHB9
																		PCDHB8
																		PCDHB7
																		PCDHB6
																		PCDHB4
																		PCDHB3
																		PCDHB2
																		PCDHAC2
																		PCDHAC1
																		PCDHA13
																		PCDHA12
																		PCDHA11
																		PCDHA10
																		PCDHA8
																		PCDHA7
																		PCDHA6
																		PCDHA5
																		PCDHA4
																		PCDHA3
																		PCDHA2
																		PCDHA1
																		VTRNA1-3
																		VTRNA1-2
																		VTRNA1-1
																		NMUR2
																		C5orf15
																		CDC42SE2
																		TRPC7
																		KIAA1191
																		ERGIC1
																		CLK4
																		ODZ2
																		CNOT6
																		ZNF608
																		KCTD16
																		PCDHB16
																		HMHB1
																		C5orf54
																		NSD1
																		SIL1
																		GMCL1P1
																		ARAP3
																		RMND5B
																		RANBP17
																		GRAMD3
																		PCYOX1L
																		CCNJL
																		SH3TC2
																		PANK3
																		SAP30L
																		TXNDC15
																		BTNL8
																		DOK3
																		ZFP2
																		RUFY1
																		CPEB4
																		PRR7
																		NDFIP1
																		OR4F16
																		FBXO38
																		YIPF5
																		TRIM7
																		TIGD6
																		SPRY4
																		MXD3
																		SLC4A9
																		SLC25A2
																		PCDHB19P
																		PCBD2
																		PSD2
																		THOC3
																		C5orf32
																		MEGF10
																		SPINK7
																		TRIM52
																		HAVCR2
																		AGXT2L2
																		C5orf62
																		FCHSD1
																		UNC5A
																		LYRM7
																		TRIM41
																		BOD1
																		CDKN2AIPNL
																		COL23A1
																		TIMD4
																		ZNF300
																		MYOZ3
																		UBTD2
																		SCGB3A1
																		PRDM6
																		FTMT
																		SFXN1
																		FNIP1
																		SLC35A4
																		GPRIN1
																		PWWP2A
																		C1QTNF2
																		2022-03-03
																		LEAP2
																		SCGB3A2
																		ZNF354B
																		C5orf47
																		PPARGC1B
																		PRRC1
																		C5orf58
																		ZNF474
																		OR2Y1
																		AFAP1L1
																		GRPEL2
																		LSM11
																		GPR151
																		ZNF300P1
																		NUDCD2
																		UBLCP1
																		SOWAHA
																		SHROOM1
																		C5orf24
																		C5orf20
																		SLC36A2
																		SPINK13
																		C5orf41
																		CEP120
																		SLC25A48
																		SRFBP1
																		LOC153469
																		ZMAT2
																		BTNL9
																		PPP1R2P3
																		FAM71B
																		PRELID2
																		SH3RF2
																		PLAC8L1
																		RNF145
																		ADAMTS19
																		HIGD2A
																		SPATA24
																		DNAJC18
																		FAM153B
																		LOC202181
																		STK32A
																		SLC36A1
																		EIF4E1B
																		RASGEF1C
																		LOC257358
																		EFCAB9
																		SH3PXD2B
																		LOC285593
																		FAM153A
																		ARL10
																		DTWD2
																		RELL2
																		LOC285626
																		LOC285627
																		LOC285629
																		SLC36A3
																		KIF4B
																		OR2V2
																		ZNF454
																		C5orf60
																		CHSY3
																		LOC340037
																		TMEM173
																		FAM170A
																		LOC340073
																		LOC340074
																		ARSI
																		PFN3
																		ZNF879
																		IRGM
																		FBLL1
																		CATSPER3
																		NIPAL4
																		DND1
																		C5orf25
																		FLJ38109
																		C5orf48
																		LOC389332
																		C5orf65
																		C5orf46
																		ARHGEF37
																		C5orf63
																		SPINK6
																		ANKHD1-EIF4EBP3
																		MIR103A1
																		MIR143
																		MIR145
																		MIR146A
																		MIR218-2
																		SPINK14
																		FNDC9
																		C5orf56
																		FLJ16171
																		MIR340
																		IGIP
																		TIFAB
																		LOC553103
																		CTXN3
																		SNORD95
																		SNORD96A
																		ECSCR
																		LOC643201
																		GRXCR2
																		SPINK9
																		ZFP62
																		FLJ33630
																		CCNI2
																		CBY3
																		FAM153C
																		SNORA74B
																		MIR585
																		SNHG4
																		MIR143HG
																		LOC728554
																		LOC729080
																		AACSP1
																		LOC729678
																		OR4F29
																		VTRNA2-1
																		MIR874
																		FAM196B
																		LOC100132062
																		LOC100132287
																		LOC100133331
																		C5orf52
																		LOC100268168
																		MIR1289-2
																		MIR1229
																		MIR103B1
																		MIR1244-1
																		MIR1244-3
																		MIR1244-2
																		MIR3142
																		MIR3141
																		MIR4281
																		MIR3655
																		MIR3912
																		MIR3936
																		MIR3661
																		LOC100505658
																		LOC100505841
																		LOC100507387
																		MIR4633
																		MIR4634
																		MIR4461
																		MIR4460
																		MIR4638
																		MIR378E
																		LOC100859930
