## Supplementary material for "Integrative molecular profiling identifies two molecularly and clinically distinct subtypes of blastic plasmacytoid dendritic cell neoplasm": SCNA results by GISTIC analysis (gains) and functional impact assessment

### Sheet: gistic amplifications
cytoband	3q26.1	14q11.2	10q11.22	8q24.3	14q32.33	3p14.1	8p11.22	16p11.2
q value	6.294e-53	1.9796e-06	0.0059906	0.025523	0.0030722	0.074984	0.081567	0.081567
residual q value	6.294e-53	2.4464e-06	0.0059906	0.025523	0.025728	0.074984	0.081567	0.081567
wide peak boundaries	chr3:162481734-162640496	chr14:1-20395841	chr10:46967419-47137190	chr8:145134466-146364022	chr14:106553829-106597689	chr3:67777010-67932221	chr8:39223657-39406549	chr16:32127966-33619414
Pathogenic according to X-CVN	FALSE	FALSE	FALSE	FALSE	FALSE	FALSE	FALSE	FALSE
genes in wide peak	[LOC647107]	OR4K5	PPYR1	hsa-mir-1234	[ADAM6]	[SUCLG2]	ADAM3A	TP53TG3
		OR11H2	GPRIN2	hsa-mir-939			ADAM5P	SLC6A10P
		OR4N2	SYT15	CYC1				LOC390705
		OR4K2	LOC643650	GPT				HERC2P4
		POTEG	LOC728643	HSF1				TP53TG3C
		OR11H12		TONSL				LOC729264
		OR4Q3		RPL8				TP53TG3B
		OR4M1		ZNF7
		POTEM		ZNF16
		LOC642426		DGAT1
				GPAA1
				FOXH1
				RECQL4
				LRRC14
				BOP1
				FBXL6
				COMMD5
				CPSF1
				CYHR1
				VPS28
				FAM203A
				EXOSC4
				SLC39A4
				ZNF250
				C8orf33
				GPR172A
				ARHGAP39
				ZNF34
				SHARPIN
				SCRT1
				MAF1
				PPP1R16A
				ZNF251
				KIFC2
				MFSD3
				ADCK5
				ZNF252
				TMED10P1
				C8orf77
				ZNF517
				KIAA1875
				C8ORFK29
				C8orf82
				LRRC24
				SCXB
				HEATR7A
				MIR939
				SCXA
				MIR1234
